# Assessment of knowledge, attitude and practices among Accredited Social Health Activists (ASHAs) towards COVID-19: a descriptive cross-sectional study in Tripura, India

**DOI:** 10.1101/2021.02.17.21251725

**Authors:** Purvita Chowdhury, Subrata Baidya, Debosmita Paul, Pinki Debbarma, Biraj Kalita, Sanjoy Karmakar

## Abstract

With the surge in COVID-19 cases, community healthcare workers (CHW) remain pivotal for proper dissemination of awareness of disease transmission and infection control measures among the communities in low- and middle-income countries. In this context, lack of adequate knowledge and appropriate attitude among the CHW can directly influence the COVID-19 management programme. Therefore, the present study was designed to assess the knowledge, attitude and practices towards COVID-19 among the CHW of India known as Accredited Social Health Activists (ASHAs). A descriptive cross-sectional was conducted in the state of Tripura, Northeast India, among ASHAs with 14-, 4- and 3-item self-administered questionnaire for knowledge, attitude and practice. Around 61.2% of participants had the mean correct answer rate and the mean score of knowledge was 8.57± 2.25 (±SD). As per Bloom’s cut-off, it was observed that only 10% of the ASHAs had adequate knowledge, 30.9% showed positive attitude and 88% adhered to the good practices. It was observed that the indigenous ASHAs were 1.79 times more likely to adhere to the good practice of wearing masks during filed visits in the community (OR: 1.791, 95% CI: 1.059-3.028, p=0.030). Multinomial regression analysis showed that practice was significantly associated with fear of getting infected during service and the community’s fearfulness of ASHAs spreading the disease. Urgent addressing of the provisions of support, guidance and training of grassroot level healthcare workers in rural tough terrains can ensure robust output from the existing community healthcare workers in future pandemic-like emergencies.
