## Supplementary File for "Assessment of knowledge, attitude and practices among Accredited Social Health Activists (ASHAs) towards COVID-19: a descriptive cross-sectional study in Tripura, India"

### Sheet: ASHA COVID19 - updated250820
Article title: Assessment of knowledge, attitude and practices among Accredited Social Health Activists (ASHAs) towards COVID-19: a descriptive cross-sectional study in Tripura, India
Jounal name: Medrxiv
Author names: Purvita Chowdhury; Subrata Baidya; Debosmita Paul; Pinki Debbarma; Biraj Kalita; Sanjoy Karmakar
Affiliation and email address of corresponding author: Model Rural Health Research Unit, Khumulwng, Tripura-790035; Email-ID: purvita.c@gmail.com
Participants	Age_range	education	marriage	is_tripura_able_to_handle_covid19_your_opinion	Unable_to_perform_regular_work_like_immunization	Is_community_affraid_from_you	are_you_affraid_of_falling_sick	Symptom_of_covid19	Runny_nose_sneezing_less_common	No_specific_medicine_availablity	Not_all_cases_become_severe	wild_animal_spread_covid19	eating_fish_meat_result_corona	covid19_patient_may_not_have_fever	mosquito_can_spread_covid19	prevention_measure_for_school_children_not_necessary	avoid_crowded_place	is_quarantine_needed	gathering_during_prayer_doesnot_have_risk_of_infection	eating_shidol_garlic_will_prevent_covid19	high_temperature_kill_the_virus	wear_mask	wash_your_hand	practice_social_distancing
Participant 1	36-45	10	Married	Strongly agree	agree	Strongly agree	Strongly agree	Yes	Yes	Yes	No	No	No	Yes	No	Yes	No	Yes	Yes	Yes	Yes	Sometime	Yes	Yes
Participant 2	36-45	9	Married	agree	agree	agree	agree	Yes	Yes	Yes	Yes	No	No	Yes	Yes	Yes	Yes	No	No	No	No	Yes	Yes	Yes
Participant 3	26-35	8	Married	agree	agree	Strongly agree	agree	Yes	Yes	Yes	Yes	No	No	No	No	No	No	No	Yes	Yes	No	Yes	Yes	Yes
Participant 4	36-45	8	Married	Strongly agree	disagree	agree	agree	Yes	Dont Know	No	Dont Know	Yes	No	Yes	No	Yes	No	No	Yes	Dont Know	No	Yes	Yes	Yes
Participant 5	36-45	8	Married	disagree	agree	neutral	Strongly agree	Yes	Yes	Yes	Yes	No	No	Yes	No	No	No	No	Yes	Yes	Yes	Yes	Yes	Yes
Participant 6	26-35	9	Married	Strongly agree	Strongly agree	Strongly disagree	agree	Yes	Yes	Yes	No	No	No	Yes	Yes	Yes	Yes	No	No	No	Yes	Yes	Yes	Yes
Participant 7	26-35	10	Married	Strongly disagree	neutral	disagree	agree	Yes	Dont Know	Yes	Yes	No	No	Yes	Yes	No	Yes	No	No	No	Yes	Yes	Yes	Yes
Participant 8	36-45	9	Married	Strongly agree	agree	agree	neutral	Yes	Yes	Yes	No	No	Yes	No	Yes	Yes	Yes	No	No	No	No	Yes	Yes	Yes
Participant 9	>45	9	Married	Strongly agree	agree	Strongly agree	neutral	Yes	Yes	Yes	No	Yes	No	No	Yes	No	Yes	Yes	Yes	No	Yes	Yes	Yes	Yes
Participant 10	36-45	8	Married	disagree	disagree	Agree	neutral	Yes	No	Yes	Dont Know	Yes	Yes	Yes	No	No	Yes	Yes	No	No	Yes	Yes	Yes	Yes
Participant 11	26-35	10	Married	disagree	Strongly disagree	agree	neutral	Yes	No	Yes	Dont Know	Yes	Yes	Yes	No	No	Yes	Yes	No	Dont Know	Yes	Yes	Sometime	Yes
Participant 12	26-35	10	Married	agree	agree	Strongly disagree	disagree	Yes	No	Yes	No	Dont Know	No	Yes	Yes	Yes	No	Yes	Yes	Dont Know	Dont Know	Yes	Yes	Yes
Participant 13	36-45	9	Married	neutral	Strongly disagree	Strongly disagree	Strongly disagree	Yes	Yes	Yes	Yes	No	No	Yes	Yes	No	Yes	No	No	No	No	Yes	Yes	Yes
Participant 14	26-35	10	Married	Strongly agree	agree	Strongly disagree	agree	Yes	Yes	Yes	No	No	No	Yes	Yes	Yes	No	No	No	No	Yes	Yes	Yes	Yes
Participant 15	>45	9	Married	neutral	agree	disagree	Strongly disagree	Yes	Yes	Yes	No	No	No	Yes	Yes	No	Yes	No	No	No	No	Yes	Yes	Yes
Participant 16	36-45	9	Married	agree	agree	agree	agree	Yes	Yes	Yes	No	No	No	Yes	Yes	Yes	No	No	Yes	No	Yes	Sometime	Sometime	Yes
Participant 17	36-45	10	Married	agree	Strongly agree	agree	disagree	Dont Know	No	Dont Know	No	Dont Know	No	Dont Know	Dont Know	Yes	Yes	Yes	Yes	Dont Know	Dont Know	Yes	Yes	Yes
Participant 18	36-45	9	Married	Strongly agree	Strongly agree	disagree	neutral	Yes	Dont Know	No	No	No	No	No	Yes	Yes	No	No	Dont Know	Dont Know	No	Yes	Yes	Yes
Participant 19	36-45	6	Married	Strongly agree	agree	agree	Strongly disagree	Yes	No	No	No	No	No	Dont Know	No	Yes	No	No	No	Dont Know	No	Yes	Yes	Yes
Participant 20	36-45	9	Married	neutral	agree	Strongly disagree	Strongly agree	Yes	No	No	No	Dont Know	No	Dont Know	Dont Know	No	No	No	No	No	No	Sometime	Yes	Yes
Participant 21	26-35	10	Married	Strongly agree	disagree	agree	agree	Yes	Yes	Yes	No	No	No	Yes	No	Yes	No	Yes	Yes	Yes	Yes	Yes	Yes	Yes
Participant 22	>45	9	Married	neutral	agree	agree	disagree	Yes	Yes	No	No	No	No	No	Yes	Yes	No	No	No	Yes	Yes	Yes	Yes	Yes
Participant 23	36-45	10	Married	Strongly agree	Strongly agree	Strongly agree	Strongly agree	Yes	No	No	Yes	Dont Know	Dont Know	Yes	No	No	Yes	No	No	No	No	No	Yes	Yes
Participant 24	26-35	9	Married	agree	disagree	agree	Strongly disagree	No	No	Yes	No	No	Yes	No	No	No	No	No	No	No	Yes	Yes	Yes	Yes
Participant 25	26-35	8	Married	neutral	agree	agree	disagree	Yes	No	No	No	No	No	No	Yes	Yes	No	No	No	Yes	Yes	Yes	Yes	Yes
Participant 26	36-45	7	Married	agree	agree	agree	disagree	Yes	Yes	No	No	No	No	No	No	Yes	Yes	No	No	No	No	Yes	Yes	Yes
Participant 27	26-35	9	Married	Strongly disagree	Strongly agree	Strongly agree	agree	Yes	No	Yes	No	Yes	No	No	Yes	No	Yes	No	No	No	No	Sometime	Yes	Yes
Participant 28	26-35	9	Married	Strongly disagree	agree	Strongly agree	Strongly agree	Yes	No	Yes	Yes	No	No	No	Yes	No	No	No	No	No	Yes	Yes	Yes	Yes
Participant 29	36-45	10	Married	agree	agree	agree	agree	Yes	Yes	Yes	Yes	No	No	Yes	Yes	Yes	Yes	No	No	No	Dont Know	Yes	Yes	Yes
Participant 30	26-35	10	Married	agree	Strongly agree	agree	agree	Dont Know	Dont Know	No	Dont Know	No	No	Dont Know	Dont Know	Yes	No	No	Dont Know	Dont Know	Yes	Sometime	Yes	Sometime
Participant 31	26-35	9	Married	disagree	agree	agree	Strongly agree	Yes	Yes	Yes	Yes	Yes	No	Yes	Yes	No	Yes	No	No	No	Yes	Sometime	Yes	Yes
Participant 32	>45	1	Married	Strongly agree	Strongly agree	Strongly disagree	Strongly agree	Yes	Yes	No	No	No	No	Yes	No	Yes	No	No	No	Yes	Yes	Yes	Yes	Yes
Participant 33	26-35	12	Married	disagree	neutral	Strongly agree	agree	Yes	No	Yes	Yes	No	No	No	Yes	No	Yes	No	No	Dont Know	No	Yes	Yes	Yes
Participant 34	26-35	10	Married	Strongly agree	Strongly agree	neutral	neutral	Yes	Yes	Yes	Yes	No	No	Yes	No	No	Yes	No	No	No	Yes	Yes	Yes	Yes
Participant 35	26-35	12	Married	Strongly agree	agree	agree	neutral	Yes	No	Yes	No	No	No	Yes	No	Yes	Yes	No	Yes	No	No	Yes	Yes	Yes
Participant 36	>45	10	Married	Strongly agree	Strongly agree	disagree	disagree	Yes	No	No	Dont Know	No	No	No	No	No	Yes	No	No	No	No	Yes	Yes	Yes
Participant 37	26-35	10	Married	agree	agree	agree	Strongly disagree	Yes	Yes	Dont Know	Yes	No	Yes	Yes	No	No	Yes	No	No	Yes	Yes	Yes	Yes	Yes
Participant 38	36-45	10	Married	agree	agree	disagree	Strongly disagree	Yes	No	Dont Know	Yes	No	No	No	No	No	Yes	No	No	Dont Know	Yes	Yes	Sometime	Yes
Participant 39	>45	10	Married	Strongly agree	Strongly agree	agree	agree	Yes	Yes	Dont Know	No	Yes	No	Yes	No	No	Yes	Yes	No	No	Yes	Yes	Yes	Yes
Participant 40	26-35	10	Married	Strongly agree	Strongly disagree	agree	agree	Dont Know	No	Dont Know	No	Dont Know	No	Dont Know	Yes	Yes	Yes	No	Dont Know	Yes	Yes	Sometime	Yes	Sometime
Participant 41	>45	10	Married	agree	agree	disagree	Strongly disagree	Yes	Yes	Yes	No	No	No	Yes	No	No	Yes	Yes	No	No	Yes	Yes	Yes	Yes
Participant 42	36-45	6	Married	agree	agree	disagree	Strongly disagree	Yes	Yes	Yes	No	No	No	Yes	No	No	Yes	No	No	No	Yes	Yes	Yes	Yes
Participant 43	26-35	12	Married	Strongly agree	Strongly agree	agree	neutral	Yes	Yes	No	Yes	No	No	No	Yes	No	Yes	No	No	Dont Know	Dont Know	Yes	Yes	Yes
Participant 44	36-45	10	Single	agree	agree	disagree	disagree	Dont Know	No	Yes	No	No	Yes	Yes	No	No	No	No	No	No	No	Yes	Yes	Yes
Participant 45	26-35	10	Married	agree	agree	agree	agree	Yes	Dont Know	Dont Know	Yes	No	No	Yes	Dont Know	No	Yes	Yes	Yes	No	Yes	Sometime	Yes	Sometime
Participant 46	36-45	6	Married	agree	Strongly agree	disagree	Strongly disagree	Yes	Yes	No	No	Yes	No	Yes	No	No	Yes	No	No	Yes	Yes	Yes	Yes	Yes
Participant 47	36-45	9	Married	disagree	Strongly agree	Strongly agree	agree	Yes	No	Yes	Yes	No	No	Yes	Yes	No	Yes	Yes	No	Yes	Yes	Yes	Yes	Yes
Participant 48	36-45	9	Married	agree	agree	agree	neutral	Yes	No	Yes	Yes	Dont Know	No	Yes	Yes	Yes	Yes	Yes	Yes	No	Yes	Yes	Yes	Yes
Participant 49	26-35	6	Married	agree	Strongly agree	disagree	agree	Yes	Yes	No	No	Yes	No	Yes	No	No	Yes	No	No	No	Yes	Yes	Yes	Yes
Participant 50	36-45	9	Married	Strongly agree	agree	Strongly agree	neutral	Yes	Yes	Dont Know	Dont Know	Dont Know	Dont Know	Dont Know	Yes	Yes	Yes	Yes	No	No	Dont Know	Sometime	Yes	Yes
Participant 51	>45	5	Married	agree	Strongly agree	agree	Strongly agree	No	Yes	Yes	Yes	No	No	No	No	No	Yes	Dont Know	No	Yes	Yes	Yes	Yes	Yes
Participant 52	36-45	7	Single	agree	Strongly agree	agree	neutral	Yes	No	Yes	Dont Know	No	No	Yes	No	No	Yes	Yes	No	No	Yes	Yes	Yes	Yes
Participant 53	26-35	12	Married	agree	Strongly agree	agree	neutral	Yes	No	Yes	Dont Know	No	No	Yes	No	No	Yes	Yes	Yes	No	No	Yes	Yes	Yes
Participant 54	36-45	8	Married	agree	Strongly agree	disagree	Strongly disagree	No	No	No	No	Dont Know	Dont Know	Dont Know	Dont Know	No	Yes	No	No	No	No	Yes	Yes	Yes
Participant 55	36-45	6	Married	agree	Strongly agree	neutral	Strongly disagree	Yes	Dont Know	Dont Know	Dont Know	Dont Know	Dont Know	Dont Know	Yes	No	No	Yes	Yes	Dont Know	No	Yes	Sometime	Sometime
Participant 56	36-45	10	Married	agree	agree	disagree	neutral	Yes	Yes	Yes	No	No	No	Yes	No	No	Yes	No	No	Dont Know	No	Yes	Yes	Yes
Participant 57	36-45	10	Married	Strongly agree	agree	agree	neutral	Yes	Yes	Yes	No	No	Yes	No	No	Yes	No	No	No	Yes	Yes	Yes	Yes	Yes
Participant 58	26-35	9	Married	Strongly agree	Strongly agree	agree	agree	Yes	Yes	Yes	Yes	No	No	Yes	No	No	Yes	Yes	No	No	Yes	Yes	Yes	Yes
Participant 59	26-35	9	Married	neutral	agree	neutral	neutral	Yes	Dont Know	Dont Know	Yes	Dont Know	Dont Know	Dont Know	Dont Know	No	Yes	No	No	No	Dont Know	Yes	Yes	Yes
Participant 60	36-45	9	Married	neutral	agree	Neutral	neutral	Yes	Dont Know	Dont Know	Yes	Dont Know	Dont Know	Dont Know	Yes	No	Yes	No	No	No	Dont Know	Yes	Yes	Yes
Participant 61	36-45	9	Married	Strongly agree	Strongly agree	agree	neutral	Yes	No	Yes	No	Yes	Dont Know	Yes	Yes	No	Yes	Yes	No	Yes	Dont Know	Yes	Yes	Yes
Participant 62	26-35	15	Married	agree	Strongly agree	Strongly disagree	agree	Yes	Yes	Dont Know	No	No	No	Yes	No	No	Yes	No	No	No	No	Yes	Yes	Yes
Participant 63	>45	10	Married	neutral	Strongly agree	Strongly disagree	neutral	Yes	Dont Know	Dont Know	No	No	No	Yes	No	No	Yes	No	No	Dont Know	No	Yes	Yes	Yes
Participant 64	>45	5	Married	Strongly agree	Strongly agree	Strongly agree	Strongly agree	Yes	Yes	No	Dont Know	No	No	Dont Know	No	No	Yes	No	No	No	No	Yes	Yes	Yes
Participant 65	36-45	10	Married	neutral	agree	agree	neutral	Yes	Dont Know	Yes	No	No	No	Yes	Yes	No	Yes	No	No	No	Dont Know	Yes	Yes	Yes
Participant 66	26-35	8	Married	disagree	Strongly agree	Strongly disagree	neutral	Yes	Yes	Yes	No	No	No	Yes	No	No	Yes	No	No	No	Yes	Yes	Yes	Yes
Participant 67	36-45	8	Married	Strongly agree	Strongly agree	Strongly agree	Strongly agree	Yes	Yes	Dont Know	No	No	No	Yes	No	No	Yes	No	No	No	No	Yes	Yes	Yes
Participant 68	36-45	9	Married	disagree	Strongly agree	agree	agree	Yes	Yes	Yes	No	Yes	No	Yes	No	No	Yes	No	No	No	No	Yes	Yes	Yes
Participant 69	>45	5	Married	Strongly agree	Strongly agree	Strongly agree	Strongly agree	Yes	Yes	Yes	Yes	Dont Know	Dont Know	Dont Know	Yes	Yes	Yes	No	No	No	No	Yes	Yes	Yes
Participant 70	36-45	6	Married	disagree	disagree	Strongly disagree	neutral	Yes	No	Dont Know	No	No	No	Yes	No	No	Yes	No	No	No	Yes	Yes	Yes	Yes
Participant 71	36-45	5	Married	disagree	Strongly agree	Strongly agree	Strongly agree	Yes	Yes	Yes	No	No	No	No	Yes	No	Yes	Yes	No	No	Yes	Yes	Yes	Yes
Participant 72	36-45	5	Married	agree	neutral	agree	neutral	Yes	Yes	Yes	No	No	No	Yes	No	No	No	No	No	No	Yes	Yes	Yes	Yes
Participant 73	36-45	10	Married	agree	Strongly agree	agree	Strongly agree	Yes	Yes	Yes	No	No	No	Yes	Yes	No	Yes	No	No	No	Yes	Yes	Yes	Yes
Participant 74	>45	8	Married	Strongly agree	Strongly agree	agree	Strongly agree	Yes	Yes	Dont Know	No	No	No	Yes	No	No	Yes	No	No	Dont Know	No	No	Yes	Yes
Participant 75	36-45	10	Married	agree	agree	agree	neutral	Yes	Yes	Yes	No	Yes	No	Yes	No	No	Yes	No	Yes	Yes	Yes	Yes	Yes	Yes
Participant 76	36-45	10	Married	Strongly agree	agree	Strongly agree	disagree	Yes	Yes	No	No	No	No	Yes	No	Yes	No	No	No	Dont Know	Yes	Yes	Yes	Yes
Participant 77	36-45	10	Married	agree	neutral	Strongly agree	disagree	Yes	Yes	No	No	No	No	No	No	Yes	No	Yes	Yes	Dont Know	Yes	Yes	Yes	Yes
Participant 78	26-35	10	Married	neutral	Strongly agree	disagree	neutral	Yes	Yes	No	No	Dont Know	No	Yes	No	No	No	No	Dont Know	No	No	No	Yes	Sometime
Participant 79	36-45	8	Married	neutral	Strongly agree	disagree	neutral	Yes	Yes	No	No	Dont Know	No	Yes	No	No	No	No	No	No	No	No	Yes	Sometime
Participant 80	26-35	8	Married	agree	agree	agree	neutral	Dont Know	No	No	Yes	Yes	No	No	Yes	Yes	No	Yes	Yes	Yes	Yes	Yes	Yes	Yes
Participant 81	>45	10	11	Strongly agree	agree	disagree	agree	Yes	No	Dont Know	No	No	No	Dont Know	Yes	No	Yes	No	Dont Know	Yes	Yes	Yes	Yes	Yes
Participant 82	>45	10	Married	Strongly disagree	Strongly disagree	Strongly disagree	Strongly disagree	Yes	Yes	Yes	Yes	Yes	No	Yes	Yes	Yes	Yes	Yes	Yes	Yes	Yes	Yes	Yes	Yes
Participant 83	36-45	10	Married	disagree	agree	disagree	Strongly disagree	Yes	No	Dont Know	Yes	No	No	Yes	Dont Know	No	Yes	No	No	No	No	Yes	Yes	Yes
Participant 84	>45	12	Married	Strongly disagree	agree	agree	agree	Yes	Yes	Yes	No	No	Yes	No	No	Yes	No	No	No	Yes	Yes	Yes	Yes	Yes
Participant 85	>45	5	Married	Strongly agree	neutral	neutral	agree	Yes	No	Yes	No	No	No	Yes	Yes	No	Yes	No	No	Yes	Yes	Yes	Yes	Yes
Participant 86	36-45	10	Married	Strongly disagree	agree	agree	agree	Yes	No	Yes	No	No	No	Yes	No	No	Yes	Yes	No	No	No	Yes	Yes	Yes
Participant 87	36-45	9	Married	disagree	agree	Strongly disagree	neutral	Yes	No	Yes	Yes	No	No	Yes	No	Yes	Yes	Yes	Yes	Yes	Yes	Yes	Yes	Yes
Participant 88	26-35	5	Married	Strongly agree	Strongly agree	disagree	agree	Yes	No	Yes	No	No	No	Yes	No	No	Yes	Yes	No	No	No	Yes	Yes	Yes
Participant 89	26-35	9	Married	Strongly disagree	Strongly disagree	Strongly agree	Strongly agree	Yes	Yes	No	No	Dont Know	Dont Know	Dont Know	No	No	Yes	Yes	No	No	Yes	Yes	Yes	Yes
Participant 90	36-45	10	Married	Strongly disagree	Strongly disagree	Strongly disagree	Strongly disagree	No	No	Yes	No	No	No	Yes	Yes	Yes	Yes	No	Yes	No	Yes	Yes	Yes	Yes
Participant 91	36-45	9	Married	neutral	neutral	Strongly disagree	Strongly disagree	Yes	No	Yes	No	No	No	Yes	Yes	Yes	Yes	Yes	No	No	Yes	Yes	Yes	Yes
Participant 92	>45	10	Married	agree	Strongly agree	Strongly disagree	agree	Yes	Yes	Yes	No	Yes	No	Yes	No	No	Yes	Yes	Yes	Yes	Yes	Yes	Yes	Yes
Participant 93	36-45	10	Married	Strongly disagree	Strongly disagree	agree	agree	No	Yes	Yes	No	No	No	Yes	No	No	Yes	No	No	No	Yes	Yes	Yes	Yes
Participant 94	36-45	10	Married	disagree	Strongly agree	Strongly disagree	agree	Yes	No	Yes	No	No	No	Yes	No	No	Yes	Yes	No	Yes	Yes	Yes	Yes	Yes
Participant 95	36-45	8	Married	Strongly agree	agree	agree	Strongly agree	Yes	Dont Know	No	Yes	No	No	Yes	Yes	Yes	Yes	Yes	No	No	No	No	Yes	Yes
Participant 96	36-45	10	Single	Strongly agree	Strongly disagree	neutral	neutral	Yes	Dont Know	Dont Know	No	Yes	No	Yes	Dont Know	No	Yes	Dont Know	No	Dont Know	Dont Know	Yes	Yes	Yes
Participant 97	36-45	9	Single	disagree	Strongly agree	Strongly agree	Strongly agree	Yes	Yes	Yes	No	Yes	No	Yes	Yes	No	Yes	No	No	No	Yes	Yes	Yes	Yes
Participant 98	36-45	9	Married	disagree	disagree	agree	Strongly disagree	Yes	No	Yes	Yes	No	No	No	No	Yes	Yes	Yes	Yes	Yes	Yes	Yes	Yes	Yes
Participant 99	36-45	9	Married	Strongly agree	Strongly agree	Strongly agree	agree	Yes	Yes	Dont Know	Yes	Dont Know	No	Yes	Yes	Yes	No	Yes	Yes	Dont Know	Yes	Yes	Yes	Yes
Participant 100	>45	10	Single	Strongly disagree	agree	Strongly disagree	Strongly disagree	Yes	No	Yes	No	No	No	Yes	No	No	Yes	No	No	Yes	Yes	Yes	Yes	Yes
Participant 101	>45	9	Married	agree	disagree	Strongly disagree	neutral	Yes	Yes	No	No	No	No	Yes	No	No	Yes	Yes	No	No	Yes	Yes	Yes	Yes
Participant 102	36-45	10	Married	Strongly agree	agree	Strongly agree	agree	Yes	Yes	Yes	Yes	No	No	Yes	No	No	Yes	Yes	No	No	Yes	Yes	Yes	Yes
Participant 103	26-35	7	Married	Strongly agree	disagree	agree	agree	Yes	Yes	No	No	No	No	No	No	No	Yes	No	No	Yes	Yes	Yes	Yes	Yes
Participant 104	26-35	9	Married	agree	disagree	Strongly disagree	Strongly disagree	Yes	Yes	Yes	Yes	Yes	No	Yes	No	Yes	No	Yes	No	No	Yes	Yes	Yes	Yes
Participant 105	36-45	9	Married	agree	agree	agree	agree	Yes	No	No	Yes	No	Yes	Yes	Yes	Yes	Yes	Yes	No	No	Yes	Yes	Sometime	Sometime
Participant 106	36-45	9	Single	Strongly disagree	Strongly disagree	disagree	agree	Yes	No	Yes	No	No	No	Yes	No	No	Yes	Yes	No	Yes	Yes	Yes	Yes	Yes
Participant 107	26-35	9	Married	agree	agree	agree	Strongly disagree	Yes	Yes	No	Yes	No	No	Yes	No	No	No	Yes	No	No	No	Yes	Yes	Sometime
Participant 108	26-35	9	Married	agree	disagree	Strongly disagree	agree	Yes	Yes	Yes	Dont Know	Yes	No	Yes	Yes	No	Yes	Yes	No	No	No	Yes	Sometime	Yes
Participant 109	36-45	9	Single	Strongly agree	agree	agree	Strongly disagree	Yes	No	No	Yes	Yes	No	Yes	No	No	No	Yes	No	No	No	Yes	Yes	Sometime
Participant 110	26-35	10	Married	Strongly agree	Strongly agree	Strongly disagree	Strongly agree	Yes	No	No	No	Yes	Yes	Yes	Yes	No	No	Yes	Yes	No	No	Yes	Sometime	Yes
Participant 111	36-45	10	Married	Strongly disagree	disagree	Strongly disagree	agree	Yes	Yes	Yes	No	Yes	No	Yes	No	No	Yes	Yes	No	No	Dont Know	Yes	Sometime	Sometime
Participant 112	26-35	9	Single	Strongly agree	disagree	Strongly disagree	Strongly agree	Yes	Yes	Yes	No	No	Yes	Yes	No	Yes	Yes	Yes	Yes	No	No	Yes	Yes	Sometime
Participant 113	>45	9	Married	Strongly agree	Strongly disagree	Strongly disagree	Strongly disagree	Yes	Yes	Yes	No	Yes	No	No	Yes	Yes	Yes	Yes	Yes	No	Yes	Yes	Yes	Yes
Participant 114	36-45	5	Married	agree	Strongly disagree	Strongly disagree	Strongly disagree	Yes	Yes	Yes	No	Yes	No	No	Yes	Yes	Yes	Yes	Yes	Yes	Yes	Yes	Yes	Yes
Participant 115	26-35	10	Married	agree	agree	Strongly agree	Strongly agree	Yes	Yes	Yes	Yes	No	No	Yes	Yes	No	Yes	No	No	Dont Know	Yes	Yes	Yes	Sometime
Participant 116	36-45	9	Married	agree	Strongly agree	Strongly agree	Strongly agree	Yes	Yes	Yes	Yes	Yes	No	Yes	No	No	Yes	No	No	No	Yes	Yes	Yes	Yes
Participant 117	>45	9	Married	agree	disagree	Strongly disagree	agree	Yes	No	No	No	No	No	No	No	No	Yes	Yes	No	No	Yes	Yes	Sometime	Yes
Participant 118	36-45	7	Married	agree	disagree	Strongly disagree	agree	Yes	Dont Know	Yes	Dont Know	Yes	No	Yes	No	No	Yes	Yes	No	Dont Know	No	Yes	Yes	Yes
Participant 119	26-35	10	Married	Strongly agree	disagree	Strongly disagree	Strongly agree	Yes	Dont Know	Yes	No	No	Yes	Yes	No	No	Yes	Yes	No	Dont Know	No	Yes	Yes	Sometime
Participant 120	36-45	9	Single	Strongly agree	Strongly disagree	neutral	disagree	Yes	Yes	No	No	No	No	Yes	No	Yes	Yes	Yes	Yes	No	No	Yes	Sometime	Sometime
Participant 121	>45	6	Married	agree	Strongly disagree	Strongly disagree	Strongly disagree	Yes	Yes	No	No	Yes	No	Dont Know	No	No	No	Yes	Yes	Yes	Yes	Yes	Yes	Yes
Participant 122	26-35	7	Married	Strongly agree	agree	agree	disagree	Yes	Yes	Yes	Yes	Dont Know	No	No	Dont Know	Yes	Yes	Yes	No	Dont Know	Dont Know	Yes	Yes	Yes
Participant 123	36-45	8	Single	Strongly disagree	Strongly disagree	Strongly disagree	Strongly disagree	No	Yes	Yes	No	Yes	No	Yes	No	Yes	Yes	Yes	No	Yes	Yes	Yes	Yes	Yes
Participant 124	26-35	12	Married	agree	agree	agree	agree	Yes	No	No	Yes	Yes	Yes	No	No	No	No	No	No	No	No	Yes	Yes	Yes
Participant 125	36-45	9	Married	Strongly agree	Strongly disagree	agree	agree	Yes	Yes	Yes	Yes	Yes	Yes	Yes	Yes	Yes	Yes	No	Yes	Yes	Yes	Yes	Sometime	Yes
Participant 126	36-45	9	Married	agree	agree	Strongly disagree	disagree	Yes	No	No	No	No	Yes	No	Yes	Yes	Yes	Yes	Yes	No	Yes	Yes	Yes	Yes
Participant 127	36-45	7	Married	agree	Strongly disagree	Strongly disagree	agree	Yes	No	No	No	No	No	Yes	No	Yes	No	Yes	Yes	No	Yes	Yes	Yes	Yes
Participant 128	>45	10	Single	agree	agree	disagree	neutral	Yes	No	Yes	No	Yes	No	No	No	No	Yes	No	No	No	No	Yes	Yes	Yes
Participant 129	36-45	10	Married	Strongly disagree	Strongly agree	neutral	Strongly disagree	Yes	Yes	Yes	No	Yes	No	Yes	Yes	No	No	No	No	Yes	Yes	Yes	Yes	Yes
Participant 130	36-45	10	Married	disagree	agree	Strongly disagree	disagree	Yes	No	Yes	No	No	No	Yes	No	Yes	No	Yes	Yes	Yes	Yes	Yes	Yes	Yes
Participant 131	36-45	9	Married	Strongly disagree	agree	Strongly agree	Strongly agree	Yes	No	Yes	No	No	No	Yes	No	Yes	Yes	No	No	Yes	No	Yes	Yes	Yes
Participant 132	>45	8	Married	Strongly agree	agree	Strongly agree	Strongly disagree	Yes	Dont Know	Yes	No	No	No	Yes	No	Yes	Yes	No	No	No	Yes	Yes	Yes	Yes
Participant 133	36-45	9	Married	Strongly disagree	agree	neutral	Strongly agree	Yes	No	Yes	Yes	Dont Know	No	No	Yes	Yes	Yes	No	No	No	Yes	Yes	Yes	Yes
Participant 134	>45	10	Single	disagree	Strongly disagree	Strongly agree	Strongly agree	Yes	Yes	Yes	Yes	Yes	No	No	Yes	Yes	No	Yes	Yes	Yes	Yes	Yes	Sometime	Yes
Participant 135	36-45	10	Married	Strongly agree	agree	Strongly agree	Strongly agree	Yes	Yes	Yes	No	No	No	No	Yes	Yes	Yes	No	Yes	No	Yes	Yes	Yes	Yes
Participant 136	>45	10	Married	Strongly agree	Strongly agree	Strongly disagree	neutral	Yes	Yes	Yes	No	No	No	Yes	No	Yes	Yes	No	Yes	No	Yes	Yes	Yes	Yes
Participant 137	36-45	8	Single	neutral	neutral	disagree	Strongly disagree	Yes	Yes	No	No	Yes	Yes	Yes	No	No	Yes	No	No	No	Yes	Yes	Yes	Yes
Participant 138	36-45	10	Married	disagree	disagree	Strongly disagree	Strongly disagree	Yes	Yes	Yes	No	No	No	No	No	No	Yes	Yes	No	No	Yes	Yes	Yes	Yes
Participant 139	36-45	10	Married	Strongly disagree	Strongly disagree	Strongly disagree	Strongly disagree	Yes	No	Yes	Yes	Yes	No	Yes	No	No	Yes	No	No	No	Yes	Yes	Yes	Yes
Participant 140	26-35	9	Married	agree	agree	Strongly agree	agree	No	Yes	Yes	Yes	No	No	Yes	No	Yes	Yes	Yes	No	Yes	No	Yes	Yes	Yes
Participant 141	36-45	10	Married	disagree	agree	Strongly agree	Strongly disagree	Yes	No	Yes	No	Dont Know	No	No	No	Yes	Yes	No	No	Yes	Yes	Yes	Yes	Yes
Participant 142	26-35	10	Married	disagree	neutral	Strongly agree	Strongly disagree	Yes	No	Yes	No	Dont Know	No	No	No	Yes	Yes	No	No	Yes	Yes	Yes	Yes	Yes
Participant 143	36-45	9	Married	agree	Strongly disagree	agree	Strongly disagree	No	Yes	Yes	Yes	No	No	No	No	No	Yes	No	No	No	Yes	Yes	Yes	Yes
Participant 144	36-45	8	Married	disagree	disagree	Strongly agree	Strongly agree	Yes	No	Yes	No	No	No	No	No	Yes	Yes	No	Yes	No	Yes	Yes	Yes	Yes
Participant 145	26-35	8	Married	disagree	Strongly disagree	Strongly disagree	neutral	Yes	Dont Know	Yes	Dont Know	Yes	Dont Know	Dont Know	Yes	No	Yes	No	No	Yes	Yes	Yes	Yes	Yes
Participant 146	36-45	12	Married	Strongly agree	agree	Strongly agree	neutral	Yes	Yes	Yes	No	Dont Know	No	Yes	No	No	Yes	No	No	No	Yes	Yes	Yes	Yes
Participant 147	36-45	8	Married	agree	disagree	disagree	disagree	Yes	Yes	No	No	Yes	Dont Know	Dont Know	No	Yes	No	Yes	Yes	Yes	Yes	Yes	Yes	Yes
Participant 148	>45	8	Single	agree	disagree	disagree	agree	Yes	Yes	Yes	No	No	No	Yes	No	No	Yes	Yes	No	No	Yes	Yes	Yes	Yes
Participant 149	26-35	10	Married	agree	Strongly disagree	Strongly agree	Strongly agree	Yes	Yes	Yes	No	No	No	Yes	No	No	Yes	No	No	No	Dont Know	Yes	Yes	Yes
Participant 150	36-45	10	Married	Strongly agree	Strongly disagree	Strongly disagree	Strongly disagree	Yes	No	Yes	No	No	No	No	No	No	Yes	No	No	Yes	Yes	Yes	Yes	Yes
Participant 151	36-45	9	Single	Strongly disagree	Strongly agree	Strongly agree	Strongly disagree	Yes	No	Yes	No	No	No	Yes	No	Yes	Yes	No	Yes	No	Yes	Yes	Yes	Yes
Participant 152	36-45	8	Married	Strongly agree	Strongly disagree	agree	agree	Yes	Yes	Yes	No	No	No	Dont Know	No	Yes	Yes	No	No	No	Dont Know	Yes	Yes	Yes
Participant 153	26-35	8	Married	disagree	disagree	Strongly agree	Strongly agree	Yes	Yes	Yes	No	No	No	Yes	No	Yes	Yes	Yes	Yes	No	Yes	Yes	Yes	Yes
Participant 154	26-35	8	Married	Strongly agree	disagree	agree	Strongly agree	Yes	Yes	Yes	No	No	No	Dont Know	No	Yes	No	Yes	Dont Know	No	Yes	Yes	Yes	Yes
Participant 155	36-45	10	Married	Strongly disagree	agree	Strongly disagree	agree	Yes	No	Yes	No	No	No	Yes	No	Yes	Yes	No	Yes	No	Yes	Yes	Yes	Yes
Participant 156	26-35	10	Married	disagree	agree	agree	agree	Yes	No	Yes	No	No	No	Yes	No	No	Yes	No	No	No	No	Yes	Yes	Yes
Participant 157	>45	9	Married	agree	agree	agree	Strongly disagree	Yes	Yes	Yes	No	No	No	Yes	No	Yes	Yes	Yes	Yes	No	No	Yes	Yes	Yes
Participant 158	>45	5	Married	neutral	neutral	disagree	neutral	Yes	No	Yes	No	Yes	No	No	No	No	Yes	No	Yes	Yes	No	Yes	Yes	Yes
Participant 159	36-45	9	Married	Strongly agree	Strongly agree	disagree	agree	Yes	Yes	No	Yes	No	No	No	No	Yes	No	No	Yes	No	Yes	Sometime	Yes	Yes
Participant 160	36-45	11	Married	agree	agree	agree	agree	Yes	Yes	No	No	Yes	No	No	No	No	No	No	No	No	Yes	Yes	No	Sometime
Participant 161	>45	10	Married	agree	agree	Strongly disagree	agree	Yes	Yes	No	No	No	No	No	No	No	Yes	No	No	Dont Know	Yes	Yes	Sometime	Sometime
Participant 162	36-45	10	Married	agree	agree	agree	agree	Yes	Yes	Yes	No	No	No	No	No	No	Yes	No	No	No	No	Yes	Sometime	Yes
Participant 163	36-45	10	Married	Strongly disagree	disagree	Strongly disagree	agree	Yes	No	No	Yes	Yes	No	Yes	No	Yes	Yes	Yes	Yes	No	Yes	Yes	Yes	Yes
Participant 164	26-35	7	Married	agree	agree	agree	agree	Yes	Dont Know	Dont Know	No	No	No	No	No	Yes	Yes	No	No	No	Yes	Yes	Sometime	Sometime
Participant 165	36-45	10	Single	disagree	agree	agree	agree	Yes	No	No	No	No	No	Yes	No	Yes	Yes	No	Yes	No	No	Yes	Sometime	Yes
Participant 166	36-45	5	Married	agree	agree	neutral	Strongly agree	Yes	No	Dont Know	No	Dont Know	No	Dont Know	Yes	No	No	Dont Know	No	Dont Know	Dont Know	Sometime	Sometime	Yes
Participant 167	>45	8	Single	neutral	disagree	neutral	neutral	No	No	Dont Know	Yes	Yes	No	Yes	No	No	Yes	Yes	No	Yes	Yes	Yes	Yes	Sometime
Participant 168	>45	10	Married	agree	Strongly agree	agree	agree	Yes	Yes	No	No	No	No	Yes	Dont Know	Yes	Yes	No	No	Dont Know	Dont Know	Yes	Yes	Sometime
Participant 169	26-35	09	Married	disagree	agree	neutral	agree	Dont Know	Yes	Dont Know	No	Yes	Dont Know	Yes	Dont Know	No	Yes	No	No	No	No	Yes	Yes	Yes
Participant 170	36-45	09	Married	Strongly agree	agree	disagree	agree	Yes	Dont Know	Yes	No	No	No	Yes	No	No	Yes	No	No	No	No	Yes	Yes	Yes
Participant 171	36-45	12	Married	Strongly agree	Strongly disagree	neutral	agree	Yes	Yes	No	Yes	No	Yes	Yes	Yes	No	Yes	No	Yes	No	Yes	Yes	Yes	Yes
Participant 172	36-45	08	Married	neutral	disagree	disagree	agree	Yes	Yes	Yes	No	Yes	No	No	No	No	Yes	Yes	No	No	Yes	Yes	Yes	Yes
Participant 173	26-35	8	Married	agree	agree	Strongly disagree	agree	Yes	Yes	Yes	No	Dont Know	No	No	No	Yes	Yes	Yes	Yes	No	Yes	Yes	Yes	Yes
Participant 174	36-45	8	Married	agree	agree	agree	Strongly disagree	Yes	Dont Know	Dont Know	Yes	Yes	No	Yes	Yes	Yes	Yes	No	No	Yes	Yes	Yes	Yes	Yes
Participant 175	26-35	10	Married	agree	agree	agree	agree	Yes	Dont Know	Yes	No	No	No	Yes	Yes	No	Yes	No	No	Yes	Dont Know	Sometime	Sometime	Yes
Participant 176	>45	10	Married	Strongly agree	Strongly agree	Strongly disagree	Strongly agree	Yes	No	Yes	No	Dont Know	No	Yes	Dont Know	No	Yes	No	No	Yes	No	Yes	Yes	Yes
Participant 177	>45	10	Married	agree	agree	agree	Strongly agree	Yes	No	No	No	No	No	Yes	No	Yes	Yes	Yes	No	No	No	Sometime	Sometime	Sometime
Participant 178	36-45	10	Married	neutral	neutral	neutral	agree	Yes	Yes	No	No	Yes	No	Yes	No	Yes	Yes	No	Yes	Yes	No	Yes	Yes	Sometime
Participant 179	>45	8	Married	neutral	agree	neutral	agree	Yes	No	Yes	No	Yes	Dont Know	Yes	No	No	Yes	No	Yes	Yes	Yes	Yes	Yes	Yes
Participant 180	36-45	8	Single	neutral	agree	disagree	agree	Yes	No	Yes	No	Yes	No	Yes	No	No	Yes	No	Yes	Yes	Yes	Yes	Yes	Yes
Participant 181	36-45	10	Married	Strongly disagree	agree	agree	Strongly agree	Yes	No	No	No	Yes	No	Yes	No	Yes	No	No	Yes	No	Yes	Yes	Sometime	Yes
Participant 182	26-35	10	Married	Strongly disagree	Strongly disagree	agree	agree	Yes	No	No	No	No	No	No	No	Yes	Yes	No	Yes	No	No	Yes	Yes	Yes
Participant 183	>45	8	Married	neutral	agree	Neutral	Strongly agree	Yes	No	Yes	No	No	No	No	No	No	Yes	No	No	No	No	Yes	Sometime	Sometime
Participant 184	>45	10	Married	agree	agree	agree	agree	Yes	Yes	Yes	No	No	No	Yes	No	Yes	Yes	Yes	Yes	No	Yes	Yes	Yes	Yes
Participant 185	36-45	10	Married	Strongly agree	agree	agree	agree	Yes	Yes	Yes	No	No	No	Yes	No	No	Yes	Yes	No	No	No	Yes	Yes	Sometime
Participant 186	36-45	9	Married	disagree	agree	disagree	agree	Yes	Yes	No	No	No	No	Yes	Yes	Yes	Yes	No	Yes	No	No	Yes	Yes	Yes
Participant 187	36-45	10	Married	Strongly disagree	agree	Strongly disagree	agree	Yes	No	No	No	No	No	No	No	No	Yes	No	Yes	No	Yes	Yes	Yes	Yes
Participant 188	36-45	10	Married	agree	agree	agree	agree	Yes	Yes	Yes	No	Yes	No	Yes	No	No	Yes	No	No	No	No	No	Yes	Yes
Participant 189	26-35	8	Married	disagree	disagree	neutral	agree	Yes	Dont Know	Yes	No	Yes	Yes	Yes	Yes	No	Yes	Yes	No	Dont Know	Yes	Yes	Yes	Sometime
Participant 190	36-45	11	Married	disagree	agree	agree	agree	Yes	Dont Know	Dont Know	No	Dont Know	No	Yes	Dont Know	No	Yes	Yes	No	No	Dont Know	Yes	Sometime	Sometime
Participant 191	>45	10	Married	agree	agree	Strongly agree	Strongly agree	Yes	No	No	Yes	No	No	Yes	No	Yes	Yes	Yes	Yes	No	No	Yes	Yes	Yes
Participant 192	36-45	11	Married	agree	Strongly disagree	Strongly disagree	Strongly disagree	Yes	No	Yes	No	No	No	Yes	No	No	Yes	No	No	No	No	Yes	Sometime	Yes
Participant 193	36-45	10	Married	neutral	agree	agree	agree	Yes	Yes	Yes	No	Yes	No	Yes	No	No	Yes	No	No	No	No	Yes	Sometime	Sometime
Participant 194	>45	11	Single	agree	agree	Strongly agree	disagree	Dont Know	No	No	No	No	No	Yes	Yes	Yes	No	No	Yes	Dont Know	No	Yes	Sometime	Yes
Participant 195	>45	10	Married	neutral	agree	agree	agree	No	Dont Know	Dont Know	No	No	No	Yes	Yes	Dont Know	Dont Know	No	Yes	Yes	Yes	Yes	Yes	Yes
Participant 196	36-45	9	Single	disagree	Strongly agree	Strongly agree	Strongly disagree	Yes	Yes	Yes	No	Yes	No	No	No	Yes	Yes	No	No	No	No	Sometime	Sometime	Yes
Participant 197	26-35	8	Married	Strongly agree	Strongly disagree	Strongly disagree	Strongly agree	Yes	Yes	No	No	Yes	No	Yes	No	Yes	Yes	No	No	Yes	No	Sometime	Yes	Yes
Participant 198	26-35	10	Married	Strongly agree	agree	agree	agree	Yes	No	No	No	Yes	No	Yes	No	No	Yes	No	No	No	No	Yes	Yes	Yes
Participant 199	36-45	10	Married	Strongly agree	Strongly agree	Strongly agree	Strongly agree	No	Yes	No	No	Yes	No	No	No	No	No	No	No	No	No	Sometime	Yes	Yes
Participant 200	36-45	9	Married	agree	Strongly disagree	Strongly disagree	Strongly agree	No	Yes	No	Yes	No	Yes	No	No	No	No	No	No	No	No	Yes	Yes	Yes
Participant 201	36-45	6	Married	agree	agree	agree	agree	Yes	Yes	No	No	No	No	No	No	No	No	Yes	No	No	No	Yes	Yes	Sometime
Participant 202	36-45	10	Married	Strongly agree	agree	neutral	Strongly disagree	Yes	Yes	Yes	No	No	No	Yes	No	No	Yes	No	No	No	Yes	Yes	Yes	Sometime
Participant 203	26-35	10	Married	agree	agree	agree	agree	Yes	No	No	Yes	No	No	No	No	No	Yes	Yes	No	No	Yes	Yes	Yes	Yes
Participant 204	36-45	10	Married	agree	agree	agree	Strongly agree	Yes	No	Yes	No	Yes	No	Yes	No	No	Yes	Yes	No	Yes	Yes	Yes	Sometime	Sometime
Participant 205	26-35	8	Married	Strongly disagree	agree	Strongly disagree	agree	Yes	No	No	Yes	No	No	Yes	No	No	Yes	Yes	No	Dont Know	Dont Know	Yes	Yes	Yes
Participant 206	36-45	10	Married	Strongly agree	neutral	agree	Strongly disagree	Yes	Yes	No	No	No	No	Yes	No	Dont Know	Yes	Yes	No	No	Yes	Yes	Yes	Yes
Participant 207	26-35	10	Married	Strongly agree	agree	Strongly agree	Strongly agree	Yes	Dont Know	Yes	No	No	No	Yes	Yes	Yes	No	Yes	Yes	No	Dont Know	Yes	Yes	Sometime
Participant 208	>45	8	Married	neutral	agree	agree	Strongly agree	Yes	Dont Know	Dont Know	No	No	Dont Know	Dont Know	No	Yes	Yes	No	Yes	Dont Know	Yes	Yes	Yes	Yes
Participant 209	>45	10	Married	Strongly agree	agree	disagree	Strongly agree	Yes	Yes	Dont Know	Yes	No	No	Yes	Dont Know	No	Yes	No	Yes	Dont Know	No	Yes	Yes	Sometime
Participant 210	26-35	10	Married	agree	Strongly disagree	Strongly disagree	agree	Yes	No	No	No	Yes	No	Yes	Yes	Yes	Yes	No	No	Dont Know	Yes	Yes	Yes	Sometime

### Sheet: Sheet1
Participant 1	Tribal	40		10	Married	Radhapur	surajit Debbarma	Ram nath thakur Para	Strongly agree	agree	Strongly agree	Strongly agree	Yes	Yes	Yes	No	No	No	Yes	No	Yes	No	Yes	Yes	Yes	Yes	Sometime	Yes	Yes
